# Antimicrobial resistance determinants are associated with *Staphylococcus aureus* bacteraemia and adaptation to the hospital environment: a bacterial genome-wide association study

**DOI:** 10.1101/2021.01.13.21249734

**Authors:** Bernadette C Young, Chieh-Hsi Wu, Jane Charlesworth, Sarah Earle, James R Price, N Claire Gordon, Kevin Cole, Laura Dunn, Elian Liu, Sarah Oakley, Heather Godwin, Rowena Fung, Ruth Miller, Kyle Knox, Antonia Votintseva, T Phuong Quan, Robert Tilley, Matthew Scarborough, Derrick W Crook, Timothy E Peto, A Sarah Walker, Martin J Llewelyn, Daniel J Wilson

## Abstract

**Background:** *Staphylococcus aureus* is a major bacterial pathogen in humans, and a dominant cause of severe bloodstream infections. Globally, antimicrobial resistance (AMR) in *S. aureus* remains challenging. While human risk factors for infection have been defined, contradictory evidence exists for the role of bacterial genomic variation in *S. aureus* disease.

**Methods:** To investigate the contribution of bacterial lineage and genomic variation to the development of bloodstream infection, we undertook a genome-wide association study comparing bacteria from 1017 individuals with bacteraemia to 984 adults with asymptomatic *S. aureus* nasal carriage. Within 984 carriage isolates, we also compared healthcare-associated (HA) carriage with community-associated (CA) carriage.

**Results:** All major global lineages were represented in both bacteraemia and carriage, with no evidence for different attack rates. However, kmers tagging trimethoprim resistance-conferring mutation F99Y in *dfrB* were significantly associated with bacteraemia-vs-carriage (*p=*10^−8.9^-10^−9.3^). Pooling variation within genes, bacteraemia-vs-carriage was associated with the presence of *mecA* (HMP=10^−5.3^) as well as the presence of SCCmec (HMP=10^−4.4^).

Among *S. aureus* carriers, no lineages were associated with HA-vs-CA carriage. However, we found a novel signal of HA-vs-CA carriage in the foldase protein *prsA*, where kmers representing conserved sequence allele were associated with CA carriage (*p=*10^−7.1^-10^−19.4^), while in *gyrA*, a ciprofloxacin resistance-conferring mutation, L84S, was associated with HA carriage (*p=*10^−7.2^).

**Conclusions:** In an extensive study of *S. aureus* bacteraemia and nasal carriage in the UK, we found strong evidence that all *S. aureus* lineages are equally capable of causing bloodstream infection, and of being carried in the healthcare environment.

Genomic variation in the foldase protein *prsA* is a novel genomic marker of healthcare origin in *S. aureus* but was not associated with bacteraemia. AMR determinants were associated with both bacteraemia and hospital-associated carriage, suggesting that AMR increases the propensity not only to survive in hospital environments, but also to cause invasive disease.
