## Supplemental Table 4 for "Antimicrobial resistance determinants are associated with *Staphylococcus aureus* bacteraemia and adaptation to the hospital environment: a bacterial genome-wide association study"

### Sheet: Sheet1
Kmer				Best BLASTN match of kmer to Staphylococcus aureus in NCBI database
Kmer_sequence	Evidence of association (negative log10 P value)	Number of CA carriage strains with kmer	Number of HA carriage strains with kmer	Accession number and position best match	E value	Start position within gene	End position within gene	Length match	Gene	Product	Gene_start	Gene_end
AACTTTATTTTTATATTTATCAGCTAAAATT	19.5649	652	287	gi|554642795|ref|NC_022604.1|:1994798-1995760	3.63e-09	228	198	31	SAZ172_1852	Foldase protein PrsA precursor/Foldase clustered with pyrimidine conversion[Staphylococcus aureus subsp. aureus Z172]	1994798	1995760
ATTTTAGCTGATAAATATAAAAATAAAGTTA	19.5649	652	287	gi|554642795|ref|NC_022604.1|:1994798-1995760	3.63e-09	199	229	31	SAZ172_1852	Foldase protein PrsA precursor/Foldase clustered with pyrimidine conversion[Staphylococcus aureus subsp. aureus Z172]	1994798	1995760
TTAACTTTATTTTTATATTTATCAGCTAAAA	19.5649	652	287	gi|554642795|ref|NC_022604.1|:1994798-1995760	3.63e-09	230	200	31	SAZ172_1852	Foldase protein PrsA precursor/Foldase clustered with pyrimidine conversion[Staphylococcus aureus subsp. aureus Z172]	1994798	1995760
AAAATTTTAGCTGATAAATATAAAAATAAAG	19.0387	652	288	gi|554642795|ref|NC_022604.1|:1994798-1995760	3.63e-09	196	226	31	SAZ172_1852	Foldase protein PrsA precursor/Foldase clustered with pyrimidine conversion[Staphylococcus aureus subsp. aureus Z172]	1994798	1995760
AAATTTTAGCTGATAAATATAAAAATAAAGT	19.0387	652	288	gi|554642795|ref|NC_022604.1|:1994798-1995760	3.63e-09	197	227	31	SAZ172_1852	Foldase protein PrsA precursor/Foldase clustered with pyrimidine conversion[Staphylococcus aureus subsp. aureus Z172]	1994798	1995760
AAATAAAATTTTAGCTGATAAATATAAAAAT	17.9421	652	290	gi|554642795|ref|NC_022604.1|:1994798-1995760	3.63e-09	192	222	31	SAZ172_1852	Foldase protein PrsA precursor/Foldase clustered with pyrimidine conversion[Staphylococcus aureus subsp. aureus Z172]	1994798	1995760
AATAAAATTTTAGCTGATAAATATAAAAATA	17.9421	652	290	gi|554642795|ref|NC_022604.1|:1994798-1995760	3.63e-09	193	223	31	SAZ172_1852	Foldase protein PrsA precursor/Foldase clustered with pyrimidine conversion[Staphylococcus aureus subsp. aureus Z172]	1994798	1995760
ATAAAATTTTAGCTGATAAATATAAAAATAA	17.9421	652	290	gi|554642795|ref|NC_022604.1|:1994798-1995760	3.63e-09	194	224	31	SAZ172_1852	Foldase protein PrsA precursor/Foldase clustered with pyrimidine conversion[Staphylococcus aureus subsp. aureus Z172]	1994798	1995760
TAAAATTTTAGCTGATAAATATAAAAATAAA	17.9421	652	290	gi|554642795|ref|NC_022604.1|:1994798-1995760	3.63e-09	195	225	31	SAZ172_1852	Foldase protein PrsA precursor/Foldase clustered with pyrimidine conversion[Staphylococcus aureus subsp. aureus Z172]	1994798	1995760
TAAATAAAATTTTAGCTGATAAATATAAAAA	17.9421	652	290	gi|554642795|ref|NC_022604.1|:1994798-1995760	3.63e-09	191	221	31	SAZ172_1852	Foldase protein PrsA precursor/Foldase clustered with pyrimidine conversion[Staphylococcus aureus subsp. aureus Z172]	1994798	1995760
TTAAATAAAATTTTAGCTGATAAATATAAAA	17.9421	652	290	gi|554642795|ref|NC_022604.1|:1994798-1995760	3.63e-09	190	220	31	SAZ172_1852	Foldase protein PrsA precursor/Foldase clustered with pyrimidine conversion[Staphylococcus aureus subsp. aureus Z172]	1994798	1995760
TTTATATTTATCAGCTAAAATTTTATTTAAC	17.9421	652	290	gi|554642795|ref|NC_022604.1|:1994798-1995760	3.63e-09	219	189	31	SAZ172_1852	Foldase protein PrsA precursor/Foldase clustered with pyrimidine conversion[Staphylococcus aureus subsp. aureus Z172]	1994798	1995760
AAATGTTAAATAAAATTTTAGCTGATAAATA	17.4245	652	291	gi|554642795|ref|NC_022604.1|:1994798-1995760	3.63e-09	185	215	31	SAZ172_1852	Foldase protein PrsA precursor/Foldase clustered with pyrimidine conversion[Staphylococcus aureus subsp. aureus Z172]	1994798	1995760
AATGTTAAATAAAATTTTAGCTGATAAATAT	17.4245	652	291	gi|554642795|ref|NC_022604.1|:1994798-1995760	3.63e-09	186	216	31	SAZ172_1852	Foldase protein PrsA precursor/Foldase clustered with pyrimidine conversion[Staphylococcus aureus subsp. aureus Z172]	1994798	1995760
ACTGAAATGTTAAATAAAATTTTAGCTGATA	17.4245	652	291	gi|554642795|ref|NC_022604.1|:1994798-1995760	3.63e-09	181	211	31	SAZ172_1852	Foldase protein PrsA precursor/Foldase clustered with pyrimidine conversion[Staphylococcus aureus subsp. aureus Z172]	1994798	1995760
ATCAGCTAAAATTTTATTTAACATTTCAGTA	17.4245	652	291	gi|554642795|ref|NC_022604.1|:1994798-1995760	3.63e-09	210	180	31	SAZ172_1852	Foldase protein PrsA precursor/Foldase clustered with pyrimidine conversion[Staphylococcus aureus subsp. aureus Z172]	1994798	1995760
ATGTTAAATAAAATTTTAGCTGATAAATATA	17.4245	652	291	gi|554642795|ref|NC_022604.1|:1994798-1995760	3.63e-09	187	217	31	SAZ172_1852	Foldase protein PrsA precursor/Foldase clustered with pyrimidine conversion[Staphylococcus aureus subsp. aureus Z172]	1994798	1995760
ATTTATCAGCTAAAATTTTATTTAACATTTC	17.4245	652	291	gi|554642795|ref|NC_022604.1|:1994798-1995760	3.63e-09	214	184	31	SAZ172_1852	Foldase protein PrsA precursor/Foldase clustered with pyrimidine conversion[Staphylococcus aureus subsp. aureus Z172]	1994798	1995760
CAGCTAAAATTTTATTTAACATTTCAGTAAA	17.4245	652	291	gi|554642795|ref|NC_022604.1|:1994798-1995760	3.63e-09	208	178	31	SAZ172_1852	Foldase protein PrsA precursor/Foldase clustered with pyrimidine conversion[Staphylococcus aureus subsp. aureus Z172]	1994798	1995760
CTGAAATGTTAAATAAAATTTTAGCTGATAA	17.4245	652	291	gi|554642795|ref|NC_022604.1|:1994798-1995760	3.63e-09	182	212	31	SAZ172_1852	Foldase protein PrsA precursor/Foldase clustered with pyrimidine conversion[Staphylococcus aureus subsp. aureus Z172]	1994798	1995760
TCAGCTAAAATTTTATTTAACATTTCAGTAA	17.4245	652	291	gi|554642795|ref|NC_022604.1|:1994798-1995760	3.63e-09	209	179	31	SAZ172_1852	Foldase protein PrsA precursor/Foldase clustered with pyrimidine conversion[Staphylococcus aureus subsp. aureus Z172]	1994798	1995760
TTATATTTATCAGCTAAAATTTTATTTAACA	17.4245	652	291	gi|554642795|ref|NC_022604.1|:1994798-1995760	3.63e-09	218	188	31	SAZ172_1852	Foldase protein PrsA precursor/Foldase clustered with pyrimidine conversion[Staphylococcus aureus subsp. aureus Z172]	1994798	1995760
TTTATCAGCTAAAATTTTATTTAACATTTCA	17.4245	652	291	gi|554642795|ref|NC_022604.1|:1994798-1995760	3.63e-09	213	183	31	SAZ172_1852	Foldase protein PrsA precursor/Foldase clustered with pyrimidine conversion[Staphylococcus aureus subsp. aureus Z172]	1994798	1995760
CTGATAAATATAAAAATAAAGTTAATGATAA	14.463	603	250	gi|554642795|ref|NC_022604.1|:1994798-1995760	3.63e-09	206	236	31	SAZ172_1852	Foldase protein PrsA precursor/Foldase clustered with pyrimidine conversion[Staphylococcus aureus subsp. aureus Z172]	1994798	1995760
CTTATCATTAACTTTATTTTTATATTTATCA	14.463	603	250	gi|554642795|ref|NC_022604.1|:1994798-1995760	3.63e-09	237	207	31	SAZ172_1852	Foldase protein PrsA precursor/Foldase clustered with pyrimidine conversion[Staphylococcus aureus subsp. aureus Z172]	1994798	1995760
ATCATTAACTTTATTTTTATATTTATCAGCT	14.2536	602	249	gi|554642795|ref|NC_022604.1|:1994798-1995760	3.63e-09	234	204	31	SAZ172_1852	Foldase protein PrsA precursor/Foldase clustered with pyrimidine conversion[Staphylococcus aureus subsp. aureus Z172]	1994798	1995760
TAGCTGATAAATATAAAAATAAAGTTAATGA	14.2536	602	249	gi|554642795|ref|NC_022604.1|:1994798-1995760	3.63e-09	203	233	31	SAZ172_1852	Foldase protein PrsA precursor/Foldase clustered with pyrimidine conversion[Staphylococcus aureus subsp. aureus Z172]	1994798	1995760
TATCATTAACTTTATTTTTATATTTATCAGC	14.2536	602	249	gi|554642795|ref|NC_022604.1|:1994798-1995760	3.63e-09	235	205	31	SAZ172_1852	Foldase protein PrsA precursor/Foldase clustered with pyrimidine conversion[Staphylococcus aureus subsp. aureus Z172]	1994798	1995760
ATAAATATAAAAATAAAGTTAATGATAAGAA	13.9957	603	251	gi|554642795|ref|NC_022604.1|:1994798-1995760	3.63e-09	209	239	31	SAZ172_1852	Foldase protein PrsA precursor/Foldase clustered with pyrimidine conversion[Staphylococcus aureus subsp. aureus Z172]	1994798	1995760
TCTTATCATTAACTTTATTTTTATATTTATC	13.9957	603	251	gi|554642795|ref|NC_022604.1|:1994798-1995760	3.63e-09	238	208	31	SAZ172_1852	Foldase protein PrsA precursor/Foldase clustered with pyrimidine conversion[Staphylococcus aureus subsp. aureus Z172]	1994798	1995760
AACAGCAAGGTTTAACAGCCGATAAATATAA	13.2347	651	297	gi|554642795|ref|NC_022604.1|:1994798-1995760	3.63e-09	308	338	31	SAZ172_1852	Foldase protein PrsA precursor/Foldase clustered with pyrimidine conversion[Staphylococcus aureus subsp. aureus Z172]	1994798	1995760
AAGGTTTAACAGCCGATAAATATAAAGAAAA	13.2347	651	297	gi|554642795|ref|NC_022604.1|:1994798-1995760	3.63e-09	314	344	31	SAZ172_1852	Foldase protein PrsA precursor/Foldase clustered with pyrimidine conversion[Staphylococcus aureus subsp. aureus Z172]	1994798	1995760
ACAGCAAGGTTTAACAGCCGATAAATATAAA	13.2347	651	297	gi|554642795|ref|NC_022604.1|:1994798-1995760	3.63e-09	309	339	31	SAZ172_1852	Foldase protein PrsA precursor/Foldase clustered with pyrimidine conversion[Staphylococcus aureus subsp. aureus Z172]	1994798	1995760
AGCAAGGTTTAACAGCCGATAAATATAAAGA	13.2347	651	297	gi|554642795|ref|NC_022604.1|:1994798-1995760	3.63e-09	311	341	31	SAZ172_1852	Foldase protein PrsA precursor/Foldase clustered with pyrimidine conversion[Staphylococcus aureus subsp. aureus Z172]	1994798	1995760
CAACAGCAAGGTTTAACAGCCGATAAATATA	13.2347	651	297	gi|554642795|ref|NC_022604.1|:1994798-1995760	3.63e-09	307	337	31	SAZ172_1852	Foldase protein PrsA precursor/Foldase clustered with pyrimidine conversion[Staphylococcus aureus subsp. aureus Z172]	1994798	1995760
CAAGGTTTAACAGCCGATAAATATAAAGAAA	13.2347	651	297	gi|554642795|ref|NC_022604.1|:1994798-1995760	3.63e-09	313	343	31	SAZ172_1852	Foldase protein PrsA precursor/Foldase clustered with pyrimidine conversion[Staphylococcus aureus subsp. aureus Z172]	1994798	1995760
CAGCAAGGTTTAACAGCCGATAAATATAAAG	13.2347	651	297	gi|554642795|ref|NC_022604.1|:1994798-1995760	3.63e-09	310	340	31	SAZ172_1852	Foldase protein PrsA precursor/Foldase clustered with pyrimidine conversion[Staphylococcus aureus subsp. aureus Z172]	1994798	1995760
TTCTTTATATTTATCGGCTGTTAAACCTTGC	13.2347	651	297	gi|554642795|ref|NC_022604.1|:1994798-1995760	3.63e-09	342	312	31	SAZ172_1852	Foldase protein PrsA precursor/Foldase clustered with pyrimidine conversion[Staphylococcus aureus subsp. aureus Z172]	1994798	1995760
ATTAACTTTATTTTTATATTTATCAGCTAAA	13.1424	602	251	gi|554642795|ref|NC_022604.1|:1994798-1995760	3.63e-09	231	201	31	SAZ172_1852	Foldase protein PrsA precursor/Foldase clustered with pyrimidine conversion[Staphylococcus aureus subsp. aureus Z172]	1994798	1995760
CATTAACTTTATTTTTATATTTATCAGCTAA	13.1424	602	251	gi|554642795|ref|NC_022604.1|:1994798-1995760	3.63e-09	232	202	31	SAZ172_1852	Foldase protein PrsA precursor/Foldase clustered with pyrimidine conversion[Staphylococcus aureus subsp. aureus Z172]	1994798	1995760
ATATTTATCGGCTGTTAAACCTTGCTGTTGA	12.5271	650	297	gi|554642795|ref|NC_022604.1|:1994798-1995760	3.63e-09	336	306	31	SAZ172_1852	Foldase protein PrsA precursor/Foldase clustered with pyrimidine conversion[Staphylococcus aureus subsp. aureus Z172]	1994798	1995760
ATTTATCGGCTGTTAAACCTTGCTGTTGAAG	12.5271	650	297	gi|554642795|ref|NC_022604.1|:1994798-1995760	3.63e-09	334	304	31	SAZ172_1852	Foldase protein PrsA precursor/Foldase clustered with pyrimidine conversion[Staphylococcus aureus subsp. aureus Z172]	1994798	1995760
TATTTATCGGCTGTTAAACCTTGCTGTTGAA	12.5271	650	297	gi|554642795|ref|NC_022604.1|:1994798-1995760	3.63e-09	335	305	31	SAZ172_1852	Foldase protein PrsA precursor/Foldase clustered with pyrimidine conversion[Staphylococcus aureus subsp. aureus Z172]	1994798	1995760
AGCAGCAGTACGTAAATTTTCTTTATATTTA	12.2087	640	285	gi|554642795|ref|NC_022604.1|:1994798-1995760	3.63e-09	360	330	31	SAZ172_1852	Foldase protein PrsA precursor/Foldase clustered with pyrimidine conversion[Staphylococcus aureus subsp. aureus Z172]	1994798	1995760
AGCAGTACGTAAATTTTCTTTATATTTATCG	12.2087	640	285	gi|554642795|ref|NC_022604.1|:1994798-1995760	3.63e-09	357	327	31	SAZ172_1852	Foldase protein PrsA precursor/Foldase clustered with pyrimidine conversion[Staphylococcus aureus subsp. aureus Z172]	1994798	1995760
AGCCGATAAATATAAAGAAAATTTACGTACT	12.2087	640	285	gi|554642795|ref|NC_022604.1|:1994798-1995760	3.63e-09	324	354	31	SAZ172_1852	Foldase protein PrsA precursor/Foldase clustered with pyrimidine conversion[Staphylococcus aureus subsp. aureus Z172]	1994798	1995760
ATAAATATAAAGAAAATTTACGTACTGCTGC	12.2087	640	285	gi|554642795|ref|NC_022604.1|:1994798-1995760	3.63e-09	329	359	31	SAZ172_1852	Foldase protein PrsA precursor/Foldase clustered with pyrimidine conversion[Staphylococcus aureus subsp. aureus Z172]	1994798	1995760
CAGCAGTACGTAAATTTTCTTTATATTTATC	12.2087	640	285	gi|554642795|ref|NC_022604.1|:1994798-1995760	3.63e-09	358	328	31	SAZ172_1852	Foldase protein PrsA precursor/Foldase clustered with pyrimidine conversion[Staphylococcus aureus subsp. aureus Z172]	1994798	1995760
CAGTACGTAAATTTTCTTTATATTTATCGGC	12.2087	640	285	gi|554642795|ref|NC_022604.1|:1994798-1995760	3.63e-09	355	325	31	SAZ172_1852	Foldase protein PrsA precursor/Foldase clustered with pyrimidine conversion[Staphylococcus aureus subsp. aureus Z172]	1994798	1995760
CCGATAAATATAAAGAAAATTTACGTACTGC	12.2087	640	285	gi|554642795|ref|NC_022604.1|:1994798-1995760	3.63e-09	326	356	31	SAZ172_1852	Foldase protein PrsA precursor/Foldase clustered with pyrimidine conversion[Staphylococcus aureus subsp. aureus Z172]	1994798	1995760
AATCTTCTTATCATTAACTTTATTTTTATAT	11.8435	574	240	gi|554642795|ref|NC_022604.1|:1994798-1995760	3.63e-09	243	213	31	SAZ172_1852	Foldase protein PrsA precursor/Foldase clustered with pyrimidine conversion[Staphylococcus aureus subsp. aureus Z172]	1994798	1995760
CAATCTTCTTATCATTAACTTTATTTTTATA	11.8435	574	240	gi|554642795|ref|NC_022604.1|:1994798-1995760	3.63e-09	244	214	31	SAZ172_1852	Foldase protein PrsA precursor/Foldase clustered with pyrimidine conversion[Staphylococcus aureus subsp. aureus Z172]	1994798	1995760
AAATATAAAGAAAATTTACGTACTGCTGCTT	11.7609	640	286	gi|554642795|ref|NC_022604.1|:1994798-1995760	3.63e-09	331	361	31	SAZ172_1852	Foldase protein PrsA precursor/Foldase clustered with pyrimidine conversion[Staphylococcus aureus subsp. aureus Z172]	1994798	1995760
AATATAAAGAAAATTTACGTACTGCTGCTTA	11.7609	640	286	gi|554642795|ref|NC_022604.1|:1994798-1995760	3.63e-09	332	362	31	SAZ172_1852	Foldase protein PrsA precursor/Foldase clustered with pyrimidine conversion[Staphylococcus aureus subsp. aureus Z172]	1994798	1995760
AACAGCCGATAAATATAAAGAAAATTTACGT	11.7416	639	285	gi|554642795|ref|NC_022604.1|:1994798-1995760	3.63e-09	321	351	31	SAZ172_1852	Foldase protein PrsA precursor/Foldase clustered with pyrimidine conversion[Staphylococcus aureus subsp. aureus Z172]	1994798	1995760
ACAGCCGATAAATATAAAGAAAATTTACGTA	11.7416	639	285	gi|554642795|ref|NC_022604.1|:1994798-1995760	3.63e-09	322	352	31	SAZ172_1852	Foldase protein PrsA precursor/Foldase clustered with pyrimidine conversion[Staphylococcus aureus subsp. aureus Z172]	1994798	1995760
CAGCCGATAAATATAAAGAAAATTTACGTAC	11.7416	639	285	gi|554642795|ref|NC_022604.1|:1994798-1995760	3.63e-09	323	353	31	SAZ172_1852	Foldase protein PrsA precursor/Foldase clustered with pyrimidine conversion[Staphylococcus aureus subsp. aureus Z172]	1994798	1995760
CGTAAATTTTCTTTATATTTATCGGCTGTTA	11.7416	639	285	gi|554642795|ref|NC_022604.1|:1994798-1995760	3.63e-09	350	320	31	SAZ172_1852	Foldase protein PrsA precursor/Foldase clustered with pyrimidine conversion[Staphylococcus aureus subsp. aureus Z172]	1994798	1995760
ATAAAAATAAAGTTAATGATAAGAAGATTGA	11.4829	574	241	gi|554642795|ref|NC_022604.1|:1994798-1995760	3.63e-09	215	245	31	SAZ172_1852	Foldase protein PrsA precursor/Foldase clustered with pyrimidine conversion[Staphylococcus aureus subsp. aureus Z172]	1994798	1995760
AAATTTTCTTTATATTTATCGGCTGTTAAAC	11.3021	639	286	gi|554642795|ref|NC_022604.1|:1994798-1995760	3.63e-09	347	317	31	SAZ172_1852	Foldase protein PrsA precursor/Foldase clustered with pyrimidine conversion[Staphylococcus aureus subsp. aureus Z172]	1994798	1995760
TAAATTTTCTTTATATTTATCGGCTGTTAAA	11.3021	639	286	gi|554642795|ref|NC_022604.1|:1994798-1995760	3.63e-09	348	318	31	SAZ172_1852	Foldase protein PrsA precursor/Foldase clustered with pyrimidine conversion[Staphylococcus aureus subsp. aureus Z172]	1994798	1995760
TTAACAGCCGATAAATATAAAGAAAATTTAC	11.3021	639	286	gi|554642795|ref|NC_022604.1|:1994798-1995760	3.63e-09	319	349	31	SAZ172_1852	Foldase protein PrsA precursor/Foldase clustered with pyrimidine conversion[Staphylococcus aureus subsp. aureus Z172]	1994798	1995760
AAAGAAAATTTACGTACTGCTGCTTATCATA	11.2714	639	286	gi|554642795|ref|NC_022604.1|:1994798-1995760	3.63e-09	337	367	31	SAZ172_1852	Foldase protein PrsA precursor/Foldase clustered with pyrimidine conversion[Staphylococcus aureus subsp. aureus Z172]	1994798	1995760
AAGAAAATTTACGTACTGCTGCTTATCATAA	11.2714	639	286	gi|554642795|ref|NC_022604.1|:1994798-1995760	3.63e-09	338	368	31	SAZ172_1852	Foldase protein PrsA precursor/Foldase clustered with pyrimidine conversion[Staphylococcus aureus subsp. aureus Z172]	1994798	1995760
ATAAAGAAAATTTACGTACTGCTGCTTATCA	11.2714	639	286	gi|554642795|ref|NC_022604.1|:1994798-1995760	3.63e-09	335	365	31	SAZ172_1852	Foldase protein PrsA precursor/Foldase clustered with pyrimidine conversion[Staphylococcus aureus subsp. aureus Z172]	1994798	1995760
ATAAGCAGCAGTACGTAAATTTTCTTTATAT	11.2714	639	286	gi|554642795|ref|NC_022604.1|:1994798-1995760	3.63e-09	363	333	31	SAZ172_1852	Foldase protein PrsA precursor/Foldase clustered with pyrimidine conversion[Staphylococcus aureus subsp. aureus Z172]	1994798	1995760
ATGATAAGCAGCAGTACGTAAATTTTCTTTA	11.2714	639	286	gi|554642795|ref|NC_022604.1|:1994798-1995760	3.63e-09	366	336	31	SAZ172_1852	Foldase protein PrsA precursor/Foldase clustered with pyrimidine conversion[Staphylococcus aureus subsp. aureus Z172]	1994798	1995760
TATAAAGAAAATTTACGTACTGCTGCTTATC	11.2714	639	286	gi|554642795|ref|NC_022604.1|:1994798-1995760	3.63e-09	334	364	31	SAZ172_1852	Foldase protein PrsA precursor/Foldase clustered with pyrimidine conversion[Staphylococcus aureus subsp. aureus Z172]	1994798	1995760
AAATATAAAAATAAAGTTAATGATAAGAAGA	11.1472	573	240	gi|554642795|ref|NC_022604.1|:1994798-1995760	3.63e-09	211	241	31	SAZ172_1852	Foldase protein PrsA precursor/Foldase clustered with pyrimidine conversion[Staphylococcus aureus subsp. aureus Z172]	1994798	1995760
AATATAAAAATAAAGTTAATGATAAGAAGAT	11.1472	573	240	gi|554642795|ref|NC_022604.1|:1994798-1995760	3.63e-09	212	242	31	SAZ172_1852	Foldase protein PrsA precursor/Foldase clustered with pyrimidine conversion[Staphylococcus aureus subsp. aureus Z172]	1994798	1995760
AGAAAATTTACGTACTGCTGCTTATCATAAA	11.1338	639	287	gi|554642795|ref|NC_022604.1|:1994798-1995760	3.63e-09	339	369	31	SAZ172_1852	Foldase protein PrsA precursor/Foldase clustered with pyrimidine conversion[Staphylococcus aureus subsp. aureus Z172]	1994798	1995760
TTACGTACTGCTGCTTATCATAAAGAATTAC	11.1145	651	301	gi|554642795|ref|NC_022604.1|:1994798-1995760	3.63e-09	346	376	31	SAZ172_1852	Foldase protein PrsA precursor/Foldase clustered with pyrimidine conversion[Staphylococcus aureus subsp. aureus Z172]	1994798	1995760
ACGTACTGCTGCTTATCATAAAGAATTACTA	11.1125	651	301	gi|554642795|ref|NC_022604.1|:1994798-1995760	3.63e-09	348	378	31	SAZ172_1852	Foldase protein PrsA precursor/Foldase clustered with pyrimidine conversion[Staphylococcus aureus subsp. aureus Z172]	1994798	1995760
AGTAATTCTTTATGATAAGCAGCAGTACGTA	11.1125	651	301	gi|554642795|ref|NC_022604.1|:1994798-1995760	3.63e-09	377	347	31	SAZ172_1852	Foldase protein PrsA precursor/Foldase clustered with pyrimidine conversion[Staphylococcus aureus subsp. aureus Z172]	1994798	1995760
ATAGTAATTCTTTATGATAAGCAGCAGTACG	11.1125	651	301	gi|554642795|ref|NC_022604.1|:1994798-1995760	3.63e-09	379	349	31	SAZ172_1852	Foldase protein PrsA precursor/Foldase clustered with pyrimidine conversion[Staphylococcus aureus subsp. aureus Z172]	1994798	1995760
AATTTTCTTTATATTTATCGGCTGTTAAACC	10.7309	639	288	gi|554642795|ref|NC_022604.1|:1994798-1995760	3.63e-09	346	316	31	SAZ172_1852	Foldase protein PrsA precursor/Foldase clustered with pyrimidine conversion[Staphylococcus aureus subsp. aureus Z172]	1994798	1995760
AAATTTACGTACTGCTGCTTATCATAAAGAA	10.6988	639	288	gi|554642795|ref|NC_022604.1|:1994798-1995760	3.63e-09	342	372	31	SAZ172_1852	Foldase protein PrsA precursor/Foldase clustered with pyrimidine conversion[Staphylococcus aureus subsp. aureus Z172]	1994798	1995760
CTTCTTATCATTAACTTTATTTTTATATTTA	10.6721	573	241	gi|554642795|ref|NC_022604.1|:1994798-1995760	3.63e-09	240	210	31	SAZ172_1852	Foldase protein PrsA precursor/Foldase clustered with pyrimidine conversion[Staphylococcus aureus subsp. aureus Z172]	1994798	1995760
CTTTATGATAAGCAGCAGTACGTAAATTTTC	10.6642	638	287	gi|554642795|ref|NC_022604.1|:1994798-1995760	3.63e-09	370	340	31	SAZ172_1852	Foldase protein PrsA precursor/Foldase clustered with pyrimidine conversion[Staphylococcus aureus subsp. aureus Z172]	1994798	1995760
GATAGTAATTCTTTATGATAAGCAGCAGTAC	10.6225	651	302	gi|554642795|ref|NC_022604.1|:1994798-1995760	3.63e-09	380	350	31	SAZ172_1852	Foldase protein PrsA precursor/Foldase clustered with pyrimidine conversion[Staphylococcus aureus subsp. aureus Z172]	1994798	1995760
CCCTTCAACAGCAAGGTTTAACAGCCGATAA	10.5903	646	296	gi|554642795|ref|NC_022604.1|:1994798-1995760	3.63e-09	302	332	31	SAZ172_1852	Foldase protein PrsA precursor/Foldase clustered with pyrimidine conversion[Staphylococcus aureus subsp. aureus Z172]	1994798	1995760
CCTTCAACAGCAAGGTTTAACAGCCGATAAA	10.5903	646	296	gi|554642795|ref|NC_022604.1|:1994798-1995760	3.63e-09	303	333	31	SAZ172_1852	Foldase protein PrsA precursor/Foldase clustered with pyrimidine conversion[Staphylococcus aureus subsp. aureus Z172]	1994798	1995760
TATCGGCTGTTAAACCTTGCTGTTGAAGGGC	10.5903	646	296	gi|554642795|ref|NC_022604.1|:1994798-1995760	3.63e-09	331	301	31	SAZ172_1852	Foldase protein PrsA precursor/Foldase clustered with pyrimidine conversion[Staphylococcus aureus subsp. aureus Z172]	1994798	1995760
ACTGCTGCTTATCATAAAGAATTACTATCAG	10.5237	651	303	gi|554642795|ref|NC_022604.1|:1994798-1995760	3.63e-09	352	382	31	SAZ172_1852	Foldase protein PrsA precursor/Foldase clustered with pyrimidine conversion[Staphylococcus aureus subsp. aureus Z172]	1994798	1995760
ATCTGATAGTAATTCTTTATGATAAGCAGCA	10.5237	651	303	gi|554642795|ref|NC_022604.1|:1994798-1995760	3.63e-09	384	354	31	SAZ172_1852	Foldase protein PrsA precursor/Foldase clustered with pyrimidine conversion[Staphylococcus aureus subsp. aureus Z172]	1994798	1995760
CTGCTGCTTATCATAAAGAATTACTATCAGA	10.5237	651	303	gi|554642795|ref|NC_022604.1|:1994798-1995760	3.63e-09	353	383	31	SAZ172_1852	Foldase protein PrsA precursor/Foldase clustered with pyrimidine conversion[Staphylococcus aureus subsp. aureus Z172]	1994798	1995760
ATTTTCTTTATATTTATCGGCTGTTAAACCT	10.3012	639	289	gi|554642795|ref|NC_022604.1|:1994798-1995760	3.63e-09	345	315	31	SAZ172_1852	Foldase protein PrsA precursor/Foldase clustered with pyrimidine conversion[Staphylococcus aureus subsp. aureus Z172]	1994798	1995760
AAAATTTACGTACTGCTGCTTATCATAAAGA	10.2373	638	288	gi|554642795|ref|NC_022604.1|:1994798-1995760	3.63e-09	341	371	31	SAZ172_1852	Foldase protein PrsA precursor/Foldase clustered with pyrimidine conversion[Staphylococcus aureus subsp. aureus Z172]	1994798	1995760
TACTGCTGCTTATCATAAAGAATTACTATCA	10.1363	651	303	gi|554642795|ref|NC_022604.1|:1994798-1995760	3.63e-09	351	381	31	SAZ172_1852	Foldase protein PrsA precursor/Foldase clustered with pyrimidine conversion[Staphylococcus aureus subsp. aureus Z172]	1994798	1995760
AATTTACGTACTGCTGCTTATCATAAAGAAT	9.8435	639	290	gi|554642795|ref|NC_022604.1|:1994798-1995760	3.63e-09	343	373	31	SAZ172_1852	Foldase protein PrsA precursor/Foldase clustered with pyrimidine conversion[Staphylococcus aureus subsp. aureus Z172]	1994798	1995760
AATTCTTTATGATAAGCAGCAGTACGTAAAT	9.81205	639	290	gi|554642795|ref|NC_022604.1|:1994798-1995760	3.63e-09	374	344	31	SAZ172_1852	Foldase protein PrsA precursor/Foldase clustered with pyrimidine conversion[Staphylococcus aureus subsp. aureus Z172]	1994798	1995760
TAATTCTTTATGATAAGCAGCAGTACGTAAA	9.36107	639	291	gi|554642795|ref|NC_022604.1|:1994798-1995760	3.63e-09	375	345	31	SAZ172_1852	Foldase protein PrsA precursor/Foldase clustered with pyrimidine conversion[Staphylococcus aureus subsp. aureus Z172]	1994798	1995760
CTGCTTATCATAAAGAATTACTATCAGATAA	9.0029	651	306	gi|554642795|ref|NC_022604.1|:1994798-1995760	3.63e-09	356	386	31	SAZ172_1852	Foldase protein PrsA precursor/Foldase clustered with pyrimidine conversion[Staphylococcus aureus subsp. aureus Z172]	1994798	1995760
TATCTGATAGTAATTCTTTATGATAAGCAGC	9.0029	651	306	gi|554642795|ref|NC_022604.1|:1994798-1995760	3.63e-09	385	355	31	SAZ172_1852	Foldase protein PrsA precursor/Foldase clustered with pyrimidine conversion[Staphylococcus aureus subsp. aureus Z172]	1994798	1995760
TTTATCTGATAGTAATTCTTTATGATAAGCA	9.0029	651	306	gi|554642795|ref|NC_022604.1|:1994798-1995760	3.63e-09	387	357	31	SAZ172_1852	Foldase protein PrsA precursor/Foldase clustered with pyrimidine conversion[Staphylococcus aureus subsp. aureus Z172]	1994798	1995760
TTTTATCTGATAGTAATTCTTTATGATAAGC	8.52424	651	307	gi|554642795|ref|NC_022604.1|:1994798-1995760	3.63e-09	388	358	31	SAZ172_1852	Foldase protein PrsA precursor/Foldase clustered with pyrimidine conversion[Staphylococcus aureus subsp. aureus Z172]	1994798	1995760
ATCGGCTGTTAAACCTTGCTGTTGAAGGGCC	8.22406	632	295	gi|554642795|ref|NC_022604.1|:1994798-1995760	3.63e-09	330	300	31	SAZ172_1852	Foldase protein PrsA precursor/Foldase clustered with pyrimidine conversion[Staphylococcus aureus subsp. aureus Z172]	1994798	1995760
AATTTTATCTGATAGTAATTCTTTATGATAA	8.04947	651	308	gi|554642795|ref|NC_022604.1|:1994798-1995760	3.63e-09	390	360	31	SAZ172_1852	Foldase protein PrsA precursor/Foldase clustered with pyrimidine conversion[Staphylococcus aureus subsp. aureus Z172]	1994798	1995760
ATTTTATCTGATAGTAATTCTTTATGATAAG	8.04947	651	308	gi|554642795|ref|NC_022604.1|:1994798-1995760	3.63e-09	389	359	31	SAZ172_1852	Foldase protein PrsA precursor/Foldase clustered with pyrimidine conversion[Staphylococcus aureus subsp. aureus Z172]	1994798	1995760
AGGCCCTTCAACAGCAAGGTTTAACAGCCGA	7.75903	632	296	gi|554642795|ref|NC_022604.1|:1994798-1995760	3.63e-09	299	329	31	SAZ172_1852	Foldase protein PrsA precursor/Foldase clustered with pyrimidine conversion[Staphylococcus aureus subsp. aureus Z172]	1994798	1995760
CATAAAGAATTACTATCAGATAAAATTAAAA	7.33012	652	311	gi|554642795|ref|NC_022604.1|:1994798-1995760	3.63e-09	364	394	31	SAZ172_1852	Foldase protein PrsA precursor/Foldase clustered with pyrimidine conversion[Staphylococcus aureus subsp. aureus Z172]	1994798	1995760
TAAAAATAAAGTTAATGATAAGAAGATTGAC	7.30221	480	203	gi|554642795|ref|NC_022604.1|:1994798-1995760	3.63e-09	216	246	31	SAZ172_1852	Foldase protein PrsA precursor/Foldase clustered with pyrimidine conversion[Staphylococcus aureus subsp. aureus Z172]	1994798	1995760
AAAAATAAAGTTAATGATAAGAAGATTGACG	7.3003	480	203	gi|554642795|ref|NC_022604.1|:1994798-1995760	3.63e-09	217	247	31	SAZ172_1852	Foldase protein PrsA precursor/Foldase clustered with pyrimidine conversion[Staphylococcus aureus subsp. aureus Z172]	1994798	1995760
TAATTTTATCTGATAGTAATTCTTTATGATA	7.11164	651	310	gi|554642795|ref|NC_022604.1|:1994798-1995760	3.63e-09	391	361	31	SAZ172_1852	Foldase protein PrsA precursor/Foldase clustered with pyrimidine conversion[Staphylococcus aureus subsp. aureus Z172]	1994798	1995760
