## Supplemental Table 3 for "Antimicrobial resistance determinants are associated with *Staphylococcus aureus* bacteraemia and adaptation to the hospital environment: a bacterial genome-wide association study"

### Sheet: Sheet1
position	pvalLRT	negLog10PValLRT	Reference_allele	Alternate_allele	A	C	G	T	Type	Refcodon	Nonrefcodon	Frame	Codonposition	Refaa	Nonrefaa	name	synonym	product	proteinid
2034022	4.74698e-11	10.3236	A	G	277	0	103	0	Intergenic	-	-	-	-	-	-	-	-	-	-
2034036	4.74698e-11	10.3236	T	C	0	103	0	277	Intergenic	-	-	-	-	-	-	-	-	-	-
2034039	4.74698e-11	10.3236	A	G	277	0	103	0	Intergenic	-	-	-	-	-	-	-	-	-	-
1704952	2.80581e-08	7.55194	T	C	0	53	0	931	Non-synonymous	GAT	GGT	2	129	Asp	Gly	SAR1636	SAR1636	conserved hypothetical protein	CAG40631.1
2417648	2.81767e-08	7.55011	G	A	53	0	931	0	Non-synonymous	CCA	CTA	2	707	Pro	Leu	SAR2345	SAR2345	AcrB/AcrD/AcrF family protein	CAG41326.1
7255	5.67992e-08	7.24566	C	T	0	918	0	66	Non-synonymous	TTA	TCA	2	84	Leu	Ser	gyrA	SAR0006	DNA gyrase subunit A	CAG39034.1
2150093	6.76741e-08	7.16958	C	T	0	571	0	47	Non-synonymous	GTT	ATT	1	125	Val	Ile	SAR2064	SAR2064	hypothetical phage protein	CAG41048.1
2862686	6.89035e-08	7.16176	C	T	0	932	0	52	Non-synonymous	CGC	CAC	2	182	Arg	His	SAR2759	SAR2759	putative aminotransferase	CAG41734.1
2162096	6.92739e-08	7.15943	C	T	0	287	0	11	Non-synonymous	GCA	GTA	2	167	Ala	Val	SAR2093	SAR2093	hypothetical phage protein	CAG41076.1
126703	6.93055e-08	7.15923	G	T	0	0	932	52	Intergenic	-	-	-	-	-	-	-	-	-	-
2874155	1.61572e-07	6.79163	A	G	927	0	57	0	Intergenic	-	-	-	-	-	-	-	-	-	-
2133155	1.64513e-07	6.7838	T	C	0	44	0	575	Non-synonymous	ATG	GTG	1	1083	Met	Val	SAR2048	SAR2048	hypothetical phage protein	CAG41033.1
314292	1.68581e-07	6.77319	T	G	0	0	51	932	Intergenic	-	-	-	-	-	-	-	-	-	-
438233	1.68581e-07	6.77319	C	A	51	933	0	0	Intergenic	-	-	-	-	-	-	-	-	-	-
579702	1.68581e-07	6.77319	A	G	933	0	51	0	Intergenic	-	-	-	-	-	-	-	-	-	-
744724	1.68581e-07	6.77319	C	T	0	477	0	23	Intergenic	-	-	-	-	-	-	-	-	-	-
833056	1.68581e-07	6.77319	C	T	0	933	0	51	Intergenic	-	-	-	-	-	-	-	-	-	-
840746	1.68581e-07	6.77319	C	T	0	933	0	51	Intergenic	-	-	-	-	-	-	-	-	-	-
1351224	1.68581e-07	6.77319	G	T	0	0	400	50	Intergenic	-	-	-	-	-	-	-	-	-	-
1447889	1.68581e-07	6.77319	A	G	891	0	51	0	Intergenic	-	-	-	-	-	-	-	-	-	-
1588966	1.68581e-07	6.77319	A	T	933	0	0	51	Intergenic	-	-	-	-	-	-	-	-	-	-
2202131	1.68581e-07	6.77319	A	C	932	51	0	0	Intergenic	-	-	-	-	-	-	-	-	-	-
2393666	1.68581e-07	6.77319	T	C	0	51	0	933	Intergenic	-	-	-	-	-	-	-	-	-	-
2436561	1.68581e-07	6.77319	C	T	0	932	0	51	Intergenic	-	-	-	-	-	-	-	-	-	-
2592079	1.68581e-07	6.77319	G	A	51	0	932	0	Intergenic	-	-	-	-	-	-	-	-	-	-
2653392	1.68581e-07	6.77319	T	C	0	51	0	701	Intergenic	-	-	-	-	-	-	-	-	-	-
2701451	1.68581e-07	6.77319	C	A	51	933	0	0	Intergenic	-	-	-	-	-	-	-	-	-	-
2709104	1.68581e-07	6.77319	T	C	0	51	0	933	Intergenic	-	-	-	-	-	-	-	-	-	-
2739044	1.68581e-07	6.77319	C	T	0	932	0	51	Intergenic	-	-	-	-	-	-	-	-	-	-
2758165	1.68581e-07	6.77319	T	C	0	51	0	933	Intergenic	-	-	-	-	-	-	-	-	-	-
1677262	1.68581e-07	6.77319	T	C	0	51	0	933	Synonymous	TCA	TCG	3	351	Ser	Ser	accC	SAR1604	biotin carboxylase subunit of acetyl-CoA carboxylase	CAG40599.1
1487488	1.68581e-07	6.77319	G	T	0	0	933	51	Non-synonymous	CCT	ACT	1	60	Pro	Thr	arlS	SAR1426	sensor kinase protein	CAG40423.1
1670085	1.68581e-07	6.77319	G	A	51	0	933	0	Non-synonymous	ACA	ATA	2	295	Thr	Ile	bfmBC	SAR1596	putative dihydrolipoamide dehydrogenase	CAG40591.1
180851	1.68581e-07	6.77319	C	T	0	933	0	51	Synonymous	GAC	GAT	3	214	Asp	Asp	capL	SAR0162	capsular polysaccharide synthesis enzyme	CAG39189.1
980561	1.68581e-07	6.77319	G	A	51	0	933	0	Non-synonymous	AGT	AAT	2	12	Ser	Asn	clpB	SAR0938	putative ATPase subunit of an ATP-dependent protease	CAG39944.1
1852524	1.68581e-07	6.77319	C	A	51	933	0	0	Non-synonymous	TGG	TGT	3	753	Trp	Cys	dnaE	SAR1781	DNA polymerase III alpha subunit	CAG40772.1
1516313	1.68581e-07	6.77319	G	A	51	0	896	0	Non-synonymous	ACT	ATT	2	6272	Thr	Ile	ebh	SAR1447	very large surface anchored protein	CAG40444.1
1533479	1.68581e-07	6.77319	C	T	0	931	0	51	Non-synonymous	GGT	GAT	2	550	Gly	Asp	ebh	SAR1447	very large surface anchored protein	CAG40444.1
1507194	1.68581e-07	6.77319	C	A	51	927	0	0	Nonsense	GAA	TAA	1	9312	Glu	STO	ebh	SAR1447	very large surface anchored protein	CAG40444.1
704599	1.68581e-07	6.77319	G	A	51	0	933	0	Non-synonymous	GGT	GAT	2	64	Gly	Asp	fhuA	SAR0657	ferrichrome transport ATP-binding protein	CAG39674.1
499290	1.68581e-07	6.77319	G	A	51	0	933	0	Non-synonymous	GGG	GAG	2	217	Gly	Glu	gltA	SAR0471	glutamate synthase, large subunit	CAG39492.1
445212	1.68581e-07	6.77319	C	T	0	933	0	51	Non-synonymous	CCA	CTA	2	152	Pro	Leu	guaA	SAR0409	putative GMP synthase	CAG39433.1
1574727	1.68581e-07	6.77319	C	T	0	933	0	51	Non-synonymous	AGA	AAA	2	24	Arg	Lys	menH	SAR1480	putative 2-heptaprenyl-1,4-naphthoquinone methyltransferase	CAG40478.1
2279677	1.68581e-07	6.77319	C	T	0	933	0	51	Non-synonymous	GCC	ACC	1	102	Ala	Thr	murA2	SAR2212	putative UDP-N-acetylglucosamine 1-carboxyvinyltransferase	CAG41193.1
586750	1.68581e-07	6.77319	C	A	51	933	0	0	Non-synonymous	ACT	AAT	2	51	Thr	Asn	nusG	SAR0540	transcription antitermination protein	CAG39562.1
995289	1.68581e-07	6.77319	C	A	51	931	0	0	Non-synonymous	GCG	GAG	2	101	Ala	Glu	oppF	SAR0952	putative oligopeptide transport ATP-binding protein	CAG39958.1
1085840	1.68581e-07	6.77319	C	T	0	933	0	51	Non-synonymous	ACA	ATA	2	141	Thr	Ile	purC	SAR1040	putative phosphoribosylaminoimidazole-succinocarboxamide synthase	CAG40043.1
1845873	1.68581e-07	6.77319	C	T	0	933	0	51	Non-synonymous	GAT	AAT	1	261	Asp	Asn	pyk	SAR1776	pyruvate kinase	CAG40767.1
1225522	1.68581e-07	6.77319	G	A	51	0	933	0	Non-synonymous	GTT	ATT	1	141	Val	Ile	pyrAB	SAR1179	putative carbamoyl-phosphate synthase, pyrimidine-specific, large chain	CAG40181.1
2399184	1.68581e-07	6.77319	G	A	51	0	933	0	Synonymous	ATC	ATT	3	120	Ile	Ile	rpsE	SAR2318	30S ribosomal protein S5	CAG41299.1
598807	1.68581e-07	6.77319	C	T	0	933	0	51	Synonymous	AAC	AAT	3	59	Asn	Asn	rpsL	SAR0550	30S ribosomal protein S12	CAG39571.1
794210	1.68581e-07	6.77319	C	T	0	933	0	51	Non-synonymous	ATG	ATA	3	340	Met	Ile	saeS	SAR0758	histidine kinase protein	CAG39768.1
140526	1.68581e-07	6.77319	T	A	51	0	0	933	Synonymous	ATT	ATA	3	377	Ile	Ile	SAR0126	SAR0126	pyridoxal-dependent decarboxylase decarboxylase	CAG39152.1
243617	1.68581e-07	6.77319	A	G	933	0	51	0	Non-synonymous	AAC	AGC	2	298	Asn	Ser	SAR0209	SAR0209	putative oxidoreductase	CAG39236.1
358136	1.68581e-07	6.77319	C	T	0	933	0	51	Synonymous	GTG	GTA	3	241	Val	Val	SAR0314	SAR0314	putative transcription regulator	CAG39338.1
384414	1.68581e-07	6.77319	A	C	931	51	0	0	Non-synonymous	AAT	CAT	1	65	Asn	His	SAR0339	SAR0339	putative acetyltransferase	CAG39362.1
392606	1.68581e-07	6.77319	A	T	933	0	0	51	Non-synonymous	AAG	ATG	2	14	Lys	Met	SAR0349	SAR0349	putative membrane protein	CAG39372.1
400648	1.68581e-07	6.77319	C	T	0	933	0	51	Non-synonymous	GAA	AAA	1	239	Glu	Lys	SAR0354	SAR0354	conserved hypothetical protein	CAG39377.1
400379	1.68581e-07	6.77319	A	G	933	0	51	0	Synonymous	GAT	GAC	3	328	Asp	Asp	SAR0354	SAR0354	conserved hypothetical protein	CAG39377.1
427754	1.68581e-07	6.77319	G	A	51	0	933	0	Non-synonymous	GCA	GTA	2	61	Ala	Val	SAR0391	SAR0391	hypothetical protein	CAG39413.1
539883	1.68581e-07	6.77319	C	T	0	933	0	51	Non-synonymous	CGT	TGT	1	13	Arg	Cys	SAR0503	SAR0503	putative peptidyl-tRNA hydrolase	CAG39525.1
606877	1.68581e-07	6.77319	T	C	0	51	0	932	Synonymous	CTT	CTC	3	201	Leu	Leu	SAR0556	SAR0556	ThiJ/PfpI family protein	CAG39577.1
717219	1.68581e-07	6.77319	A	C	933	51	0	0	Non-synonymous	ATG	CTG	1	28	Met	Leu	SAR0671	SAR0671	putative ABC transporter protein	CAG39688.1
729798	1.68581e-07	6.77319	T	C	0	51	0	933	Synonymous	GGT	GGC	3	101	Gly	Gly	SAR0682	SAR0682	hypothetical protein	CAG39698.1
757545	1.68581e-07	6.77319	C	G	0	228	23	0	Non-synonymous	GAC	GAG	3	201	Asp	Glu	SAR0721	SAR0721	multicopper oxidase protein	CAG39732.1
910010	1.68581e-07	6.77319	T	C	0	51	0	933	Synonymous	GGT	GGC	3	132	Gly	Gly	SAR0871	SAR0871	ABC transporter permease protein	CAG39878.1
1015324	1.68581e-07	6.77319	C	G	0	933	51	0	Non-synonymous	GTT	CTT	1	182	Val	Leu	SAR0971	SAR0971	conserved hypothetical protein	CAG39976.1
1015363	1.68581e-07	6.77319	T	G	0	0	51	933	Non-synonymous	AAT	CAT	1	169	Asn	His	SAR0971	SAR0971	conserved hypothetical protein	CAG39976.1
1105945	1.68581e-07	6.77319	G	A	51	0	933	0	Non-synonymous	ATG	ATA	3	222	Met	Ile	SAR1059	SAR1059	putative cytochrome ubiquinol oxidase	CAG40062.1
1120212	1.68581e-07	6.77319	C	T	0	933	0	51	Non-synonymous	GCC	GTC	2	63	Ala	Val	SAR1074	SAR1074	putative ABC transport system permease protein	CAG40076.1
1133936	1.68581e-07	6.77319	A	G	933	0	51	0	Non-synonymous	AAT	AGT	2	208	Asn	Ser	SAR1088	SAR1088	putative pyruvate carboxylase	CAG40090.1
1134883	1.68581e-07	6.77319	G	T	0	0	933	51	Non-synonymous	GCT	TCT	1	524	Ala	Ser	SAR1088	SAR1088	putative pyruvate carboxylase	CAG40090.1
1314349	1.68581e-07	6.77319	A	G	933	0	51	0	Non-synonymous	ATC	GTC	1	604	Ile	Val	SAR1252	SAR1252	putative DNA translocase (FtsK/SpoIIIE family protein)	CAG40254.1
1345905	1.68581e-07	6.77319	C	T	0	933	0	51	Non-synonymous	ACT	ATT	2	9	Thr	Ile	SAR1281	SAR1281	conserved hypothetical protein	CAG40284.1
1345911	1.68581e-07	6.77319	A	T	933	0	0	51	Non-synonymous	AAT	ATT	2	11	Asn	Ile	SAR1281	SAR1281	conserved hypothetical protein	CAG40284.1
1435567	1.68581e-07	6.77319	C	T	0	933	0	51	Non-synonymous	GAT	AAT	1	220	Asp	Asn	SAR1378	SAR1378	prephenate dehydrogenase	CAG40376.1
1496404	1.68581e-07	6.77319	C	T	0	933	0	51	Non-synonymous	GCA	ACA	1	230	Ala	Thr	SAR1438	SAR1438	conserved hypothetical protein	CAG40435.1
1567142	1.68581e-07	6.77319	A	G	933	0	51	0	Non-synonymous	ATT	ACT	2	44	Ile	Thr	SAR1473	SAR1473	conserved hypothetical protein	CAG40471.1
1575136	1.68581e-07	6.77319	T	C	0	51	0	933	Synonymous	GCA	GCG	3	79	Ala	Ala	SAR1481	SAR1481	hypothetical protein	CAG40479.1
1582519	1.68581e-07	6.77319	G	A	51	0	933	0	Nonsense	CAA	TAA	1	323	Gln	STO	SAR1488	SAR1488	putative pyridine nucleotide-disulphide oxidoreductase	CAG40486.1
1736807	1.68581e-07	6.77319	G	T	0	0	933	51	Non-synonymous	ACT	AAT	2	141	Thr	Asn	SAR1668	SAR1668	conserved hypothetical protein	CAG40662.1
1792564	1.68581e-07	6.77319	T	C	0	51	0	933	Non-synonymous	AAT	GAT	1	228	Asn	Asp	SAR1729	SAR1729	putative rod shape-determining protein	CAG40720.1
1874620	1.68581e-07	6.77319	T	C	0	51	0	933	Non-synonymous	GTC	GCC	2	291	Val	Ala	SAR1800	SAR1800	putative soluble hydrogenase subunit	CAG40791.1
1902020	1.68581e-07	6.77319	G	T	0	0	933	51	Non-synonymous	CCA	ACA	1	530	Pro	Thr	SAR1819	SAR1819	FtsK/SpoIIIE family protein	CAG40810.1
1944859	1.68581e-07	6.77319	T	C	0	51	0	933	Non-synonymous	AGT	GGT	1	229	Ser	Gly	SAR1854	SAR1854	hypothetical protein	CAG40845.1
2015568	1.68581e-07	6.77319	T	C	0	51	0	933	Non-synonymous	GAA	GGA	2	396	Glu	Gly	SAR1934	SAR1934	putative membrane protein	CAG40921.1
2030865	1.68581e-07	6.77319	T	G	0	0	51	933	Non-synonymous	AAT	ACT	2	379	Asn	Thr	SAR1949	SAR1949	putative extracellular glutamine-binding protein	CAG40936.1
2094626	1.68581e-07	6.77319	C	T	0	933	0	51	Non-synonymous	GCA	GTA	2	337	Ala	Val	SAR2001	SAR2001	staphopain protease	CAG40986.1
2372967	1.68581e-07	6.77319	G	T	0	0	640	51	Non-synonymous	CAA	AAA	1	136	Gln	Lys	SAR2289	SAR2289	hypothetical protein	CAG41267.1
2434162	1.68581e-07	6.77319	C	A	51	933	0	0	Non-synonymous	ACA	AAA	2	22	Thr	Lys	SAR2364	SAR2364	FdhD/NarQ family protein	CAG41345.1
2455601	1.68581e-07	6.77319	G	A	51	0	933	0	Non-synonymous	GTT	ATT	1	73	Val	Ile	SAR2387	SAR2387	putative membrane protein	CAG41368.1
2596700	1.68581e-07	6.77319	C	T	0	933	0	51	Synonymous	GAC	GAT	3	52	Asp	Asp	SAR2520	SAR2520	hypothetical protein	CAG41501.1
2602524	1.68581e-07	6.77319	C	A	51	933	0	0	Non-synonymous	GGA	GTA	2	134	Gly	Val	SAR2527	SAR2527	hypothetical protein	CAG41508.1
2627795	1.68581e-07	6.77319	G	A	51	0	933	0	Non-synonymous	GAT	AAT	1	46	Asp	Asn	SAR2546	SAR2546	putative lipoprotein	CAG41527.1
2751903	1.68581e-07	6.77319	T	G	0	0	51	933	Synonymous	ACA	ACC	3	297	Thr	Thr	SAR2664	SAR2664	hypothetical protein	CAG41641.1
2764713	1.68581e-07	6.77319	G	A	51	0	933	0	Non-synonymous	CCT	TCT	1	127	Pro	Ser	SAR2679	SAR2679	putative alpha-acetolactate decarboxylase	CAG41656.1
2795116	1.68581e-07	6.77319	C	T	0	933	0	51	Non-synonymous	GCA	ACA	1	180	Ala	Thr	SAR2701	SAR2701	ABC transporter ATP-binding protein	CAG41678.1
2845776	1.68581e-07	6.77319	G	A	51	0	933	0	Non-synonymous	GAA	AAA	1	70	Glu	Lys	SAR2738	SAR2738	conserved hypothetical protein	CAG41714.1
2842943	1.68581e-07	6.77319	A	T	933	0	0	51	Non-synonymous	AGT	AGA	3	48	Ser	Arg	sasA	SAR2734	putative serine rich repeat containing protein	CAG41711.1
826501	1.68581e-07	6.77319	G	A	51	0	933	0	Non-synonymous	AGT	AAT	2	38	Ser	Asn	sstB	SAR0788	FecCD transport family protein	CAG39798.1
861795	1.68581e-07	6.77319	T	C	0	51	0	933	Synonymous	ACT	ACC	3	290	Thr	Thr	trxB	SAR0818	putative thioredoxin reductase	CAG39828.1
639580	1.68581e-07	6.77319	G	A	51	0	933	0	Synonymous	GCG	GCA	3	218	Ala	Ala	ung	SAR0586	putative uracil-DNA glycosylase	CAG39606.1
26225	1.68581e-07	6.77319	G	T	0	0	933	51	Synonymous	GCG	GCT	3	203	Ala	Ala	yycG	SAR0019	sensor kinase protein	CAG39047.1
2151058	3.38455e-07	6.4705	C	G	0	564	51	0	Non-synonymous	GAA	CAA	1	60	Glu	Gln	SAR2066	SAR2066	hypothetical phage protein	CAG41051.1
2155374	3.77396e-07	6.4232	C	T	0	583	0	45	Intergenic	-	-	-	-	-	-	-	-	-	-
2156254	3.77396e-07	6.4232	T	C	0	45	0	637	Synonymous	CAA	CAG	3	101	Gln	Gln	SAR2083	SAR2083	putative single-strand DNA-binding protein	CAG41066.1
1203841	3.9135e-07	6.40743	G	A	54	0	930	0	Non-synonymous	GGT	AGT	1	255	Gly	Ser	murD	SAR1159	UDP-N-acetylmuramoylalanine--D-glutamate ligase	CAG40161.1
2666342	3.91404e-07	6.40737	C	T	0	929	0	54	Non-synonymous	GTA	ATA	1	297	Val	Ile	gntK	SAR2583	putative gluconokinase	CAG41563.1
1098752	3.91404e-07	6.40737	T	A	54	0	0	928	Non-synonymous	GAA	GTA	2	27	Glu	Val	SAR1052	SAR1052	hypothetical protein	CAG40055.1
2424923	3.91422e-07	6.40736	C	A	54	930	0	0	Intergenic	-	-	-	-	-	-	-	-	-	-
2130294	3.91435e-07	6.40734	A	C	719	20	0	0	Synonymous	GGT	GGG	3	41	Gly	Gly	SAR2042	SAR2042	putative membrane protein	CAG41027.1
1081451	4.00684e-07	6.3972	A	G	932	0	52	0	Intergenic	-	-	-	-	-	-	-	-	-	-
1258840	4.00684e-07	6.3972	A	G	932	0	52	0	Intergenic	-	-	-	-	-	-	-	-	-	-
2321811	4.00684e-07	6.3972	G	A	52	0	921	0	Intergenic	-	-	-	-	-	-	-	-	-	-
1349769	4.00684e-07	6.3972	G	A	52	0	932	0	Non-synonymous	GGT	GAT	2	255	Gly	Asp	glnA	SAR1284	glutamine synthetase	CAG40287.1
22761	4.00684e-07	6.3972	C	T	0	932	0	52	Non-synonymous	GCA	GTA	2	111	Ala	Val	purA	SAR0017	putative adenylosuccinate synthetase	CAG39045.1
2077471	4.00684e-07	6.3972	G	A	52	0	932	0	Synonymous	CAC	CAT	3	87	His	His	SAR1988	SAR1988	putative RNA methyltransferase	CAG40974.1
2352821	4.00684e-07	6.3972	C	T	0	932	0	52	Non-synonymous	AGT	AAT	2	243	Ser	Asn	SAR2270	SAR2270	hypothetical protein	CAG41248.1
2511782	4.00684e-07	6.3972	G	A	52	0	932	0	Non-synonymous	TCC	TTC	2	290	Ser	Phe	tcaA	SAR2442	teicoplanin resistance associated membrane protein	CAG41424.1
1443578	4.00684e-07	6.3972	G	A	52	0	932	0	Non-synonymous	GCA	ACA	1	27	Ala	Thr	trpA	SAR1386	tryptophan synthase alpha chain	CAG40384.1
724977	4.00685e-07	6.3972	T	A	52	0	0	932	Intergenic	-	-	-	-	-	-	-	-	-	-
194074	4.00688e-07	6.39719	C	T	0	932	0	52	Nonsense	CAA	TAA	1	190	Gln	STO	SAR0176	SAR0176	conserved hypothetical protein	CAG39203.1
286883	4.00688e-07	6.39719	C	T	0	930	0	52	Intergenic	-	-	-	-	-	-	-	-	-	-
1621062	4.03272e-07	6.3944	A	G	225	0	66	0	Synonymous	TAC	TAT	3	118	Tyr	Tyr	SAR1525	SAR1525	hypothetical phage protein	CAG40523.1
